# Associations between D_3_Cr muscle mass and MR thigh muscle volume with strength, power, physical performance, fitness, and limitations in older adults in the SOMMA study

**DOI:** 10.1101/2023.11.09.23298303

**Authors:** Peggy M. Cawthon, Terri L. Blackwell, Stephen B. Kritchevsky, Anne B. Newman, Russell T. Hepple, Paul M. Coen, Bret H. Goodpaster, Kate Duchowny, Megan Hetherington-Rauth, Theresa Mau, Mahalakshmi Shankaran, Marc Hellerstein, William J. Evans, Steven R. Cummings

## Abstract

**Background:** Different measures to assess muscle size - magnetic resonance (MR) derived thigh muscle volume and d3-creatine dilution derived muscle mass (D_3_Cr muscle mass) – may have similar associations with strength, power, physical performance, fitness, and functional limitations in older adults.

**Methods:** Men (N=345) and women (N=482) aged ≥70 years from the Study of Muscle, Mobility and Aging completed exams including leg extension strength (1-repetition max) and cardiopulmonary exercise testing to assess fitness (VO_2_peak). Correlations and adjusted regression models stratified by sex were used to assess the association between muscle size measures and study outcomes; we tested for sex interactions.

**Results:** D_3_Cr muscle mass and MR thigh muscle volume were correlated (men: r=0.62, women: r=0.51, p<.001). Lower D_3_Cr muscle mass and lower MR thigh muscle volume were associated with lower strength and lower VO_2_peak in both men and women; D_3_Cr muscle mass was more strongly associated with strength in men than in women (p-int<0.05). There were correlations, though less consistent, between muscle size or mass with physical performance and function. Associations between the muscle size measures and the study outcomes occasionally varied by sex, and associations of MR thigh muscle volume were, at times, slightly more strongly associated with the study outcomes than was D_3_Cr muscle mass.

**Conclusions:** Less muscle –measured by either D_3_Cr muscle mass or MR thigh muscle volume - was associated with lower strength and worse performance. Varied associations by sex and assessment method suggest consideration be given to which measurement to use in future studies.
