## Supplemental Tables for "Associations between D_3_Cr muscle mass and MR thigh muscle volume with strength, power, physical performance, fitness, and limitations in older adults in the SOMMA study": Supplemental Tables_06.2023.xlsx

### Sheet: ST1
Supplemental Table 1. Characteristics of Men and Women, Overall and by Gender-Specific Tertile of MRI Total thigh muscle volume (L) in the Study of Muscle Mobility and Aging (SOMMA)
	Men						Women
	All men	Tertile 1	Tertile 2	Tertile 3			All women	Tertile 1	Tertile 2	Tertile 3
		<10.5	≥ 10.5 to <11.7	≥11.7	P-value*			<7.0	≥ 7.0 to <7.8	≥7.8	P-value*		P-value,** men vs. women
	(N= 323)	(N= 107)	(N= 108)	(N= 108)			(N= 457)	(N= 152)	(N= 152)	(N= 153)
Age, years	76.3 ± 5.1	78.4 ± 6.2	76.0 ± 4.2	74.5 ± 3.7	<.001		76.3 ± 4.8	77.9 ± 5.6	75.7 ± 4.3	75.2 ± 3.9	<.001		0.959
Race				91 (84.3)	0.622					115 (75.2)	<.001		0.008
White	286 (88.5)	93 (86.9)	102 (94.4)				388 (84.9)	140 (92.1)	133 (87.5)
Black	26 (8.0)	7 (6.5)	4 (3.7)	15 (13.9)			63 (13.8)	9 (5.9)	17 (11.2)	37 (24.2)
Other race	11 (3.4)	7 (6.5)	2 (1.9)	2 (1.9)			6 (1.3)	3 (2.0)	2 (1.3)	1 (0.7)
College education or greater	283 (88.4)	90 (85.7)	95 (88.8)	98 (90.7)	0.253		388 (85.5)	122 (80.3)	131 (87.3)	135 (88.8)	0.035		0.230
Smoking status				66 (61.1)	0.269					85 (55.6)	0.419		0.691
Never	177 (55.3)	57 (54.3)	54 (50.5)				265 (58.1)	92 (60.9)	88 (57.9)
Past	134 (41.9)	44 (41.9)	50 (46.7)	40 (37.0)			177 (38.8)	54 (35.8)	58 (38.2)	65 (42.5)
Current	9 (2.8)	4 (3.8)	3 (2.8)	2 (1.9)			14 (3.1)	5 (3.3)	6 (3.9)	3 (2.0)
Alcohol intake (drinks/week)	3.5 ± 5.1	2.9 ± 5.2	3.5 ± 4.8	4.2 ± 5.2	0.007		2.2 ± 3.8	2.3 ± 4.5	2.3 ± 4.0	1.9 ± 2.9	0.087		<.001
CHAMPS: Minutes/week in all exercise-related activities	981.3 ± 744.6	867.3 ± 641.5	998.8 ± 832.3	1076.7 ± 738.8	0.038		863.9 ± 571.4	817.9 ± 576.5	905.9 ± 586.3	867.7 ± 551.4	0.282		0.127
Multimorbidity index (0-13)	1.4 ± 1.1	1.6 ± 1.3	1.5 ± 1.1	1.0 ± 1.0	<.001		1.6 ± 1.0	1.7 ± 0.9	1.6 ± 1.1	1.6 ± 1.1	0.622		<.001
Arthritis	136 (42.4)	51 (48.1)	46 (43.0)	39 (36.1)	0.076		296 (64.9)	104 (68.4)	87 (57.6)	105 (68.6)	0.965		<.001
Cancer	90 (28.0)	27 (25.5)	37 (34.6)	26 (24.1)	0.809		104 (22.8)	40 (26.3)	32 (21.1)	32 (20.9)	0.262		0.094
Chronic kidney disease	14 (4.4)	6 (5.7)	6 (5.6)	2 (1.9)	0.176		17 (3.7)	6 (3.9)	7 (4.6)	4 (2.6)	0.538		0.646
Diabetes	54 (16.8)	20 (18.9)	22 (20.6)	12 (11.1)	0.127		60 (13.1)	11 (7.2)	21 (13.8)	28 (18.3)	0.004		0.152
Height (m)	1.75 ± 0.07	1.71 ± 0.07	1.74 ± 0.06	1.78 ± 0.06	<.001		1.60 ± 0.06	1.56 ± 0.05	1.60 ± 0.06	1.63 ± 0.06	<.001		<.001
Weight (kg)	84.3 ± 13.6	75.7 ± 10.7	84.2 ± 9.9	93.0 ± 13.9	<.001		70.4 ± 13.3	61.8 ± 9.9	69.8 ± 11.2	79.6 ± 12.2	<.001		<.001
Body mass index (kg/m2)	27.7 ± 4.1	25.8 ± 3.6	27.8 ± 3.3	29.3 ± 4.6	<.001		27.5 ± 4.9	25.3 ± 4.0	27.4 ± 4.7	30.0 ± 4.9	<.001		0.718
D3Cr muscle mass (kg)	26.9 ± 6.2	22.7 ± 4.3	26.8 ± 5.4	31.2 ± 5.5	<.001		18.6 ± 4.2	16.4 ± 3.5	18.5 ± 3.6	21.0 ± 4.0	<.001		<.001
D3Cr muscle mass/wt (%)	0.32 ± 0.07	0.30 ± 0.07	0.32 ± 0.07	0.34 ± 0.06	<.001		0.27 ± 0.06	0.27 ± 0.06	0.27 ± 0.06	0.27 ± 0.05	0.829		<.001
Total thigh muscle volume (L)	11.2 ± 1.6	9.5 ± 0.8	11.2 ± 0.4	12.9 ± 1.0	<.001		7.5 ± 1.1	6.3 ± 0.5	7.4 ± 0.2	8.7 ± 0.7	<.001		<.001
Muscle fat infiltration (%)	0.059 ± 0.020	0.063 ± 0.021	0.059 ± 0.019	0.055 ± 0.018	0.002		0.072 ± 0.022	0.073 ± 0.023	0.071 ± 0.021	0.071 ± 0.021	0.424		<.001
Total abdominal adipose tissue volume (L)	11.9 ± 4.4	10.8 ± 3.9	11.8 ± 3.8	13.1 ± 5.1	<.001		11.8 ± 4.6	9.9 ± 3.8	11.7 ± 4.5	13.8 ± 4.6	<.001		0.845
Grip strength (kg)	37.1 ± 8.2	33.7 ± 6.8	36.7 ± 8.0	40.7 ± 8.2	<.001		23.3 ± 5.4	20.7 ± 5.0	23.9 ± 5.1	25.4 ± 5.1	<.001		<.001
1-RM leg stength (kg)	216.3 ± 59.3	182.0 ± 41.9	219.0 ± 51.4	245.5 ± 63.9	<.001		142.3 ± 37.5	122.5 ± 31.1	144.9 ± 33.0	159.2 ± 38.7	<.001		<.001
Peak leg power (Watts)	476.58 ± 159.34	383.84 ± 104.73	470.57 ± 129.41	568.25 ± 175.99	<.001		273.70 ± 82.73	221.69 ± 61.63	280.16 ± 68.78	318.75 ± 85.62	<.001		<.001
400m walking speed (m/s)	1.09 ± 0.17	1.06 ± 0.18	1.09 ± 0.16	1.11 ± 0.16	0.013		1.03 ± 0.18	1.00 ± 0.17	1.05 ± 0.18	1.04 ± 0.17	0.077		<.001
SPPB overall score (0-12)	10.3 ± 1.7	9.9 ± 1.9	10.5 ± 1.6	10.5 ± 1.6	0.015		10.2 ± 1.7	9.9 ± 1.9	10.1 ± 1.6	10.5 ± 1.6	0.009		0.255
SPPB limitation (score≤8)	39 (12.1)	18 (16.8)	10 (9.3)	11 (10.2)	0.137		73 (16.0)	32 (21.2)	22 (14.5)	19 (12.4)	0.038		0.123
Expanded SPPB overall score (0-4)	2.2 ± 0.5	2.1 ± 0.5	2.2 ± 0.5	2.3 ± 0.5	0.010		2.1 ± 0.5	2.0 ± 0.5	2.2 ± 0.5	2.2 ± 0.5	0.003		0.060
Poor balance score (time<61 sec)	59 (18.3)	28 (26.2)	21 (19.4)	10 (9.3)	0.001		96 (21.1)	43 (28.5)	32 (21.1)	21 (13.7)	0.002		0.337
4m walk speed (m/s)	1.07 ± 0.20	1.03 ± 0.18	1.10 ± 0.21	1.08 ± 0.21	0.037		1.03 ± 0.21	0.99 ± 0.19	1.05 ± 0.21	1.04 ± 0.21	0.013		0.006
Chair Stands per 10 seconds	4.0 ± 1.3	3.8 ± 1.3	4.2 ± 1.1	4.1 ± 1.5	0.047		4.0 ± 1.1	3.8 ± 1.1	4.0 ± 1.2	4.1 ± 1.2	0.038		0.667
Standing Balance Test Time (0-100 sec)	80.2 ± 22.7	76.0 ± 24.3	79.9 ± 24.0	84.8 ± 18.7	0.016		78.5 ± 21.8	74.7 ± 23.7	79.1 ± 21.3	81.5 ± 20.0	0.017		0.098
Four square step test time (sec)	10.3 ± 2.5	10.6 ± 2.4	10.2 ± 2.2	10.2 ± 2.9	0.294		10.4 ± 2.7	11.0 ± 3.2	10.0 ± 2.4	10.2 ± 2.3	0.021		0.834
Stair climb total time (sec)	25.3 ± 6.0	26.2 ± 6.5	25.2 ± 5.6	24.5 ± 5.8	0.040		27.1 ± 7.6	28.4 ± 7.3	26.4 ± 7.0	26.6 ± 8.4	0.038		<.001
Narrow walk speed (m/s)	1.05 ± 0.23	1.00 ± 0.21	1.07 ± 0.24	1.07 ± 0.22	0.045		0.97 ± 0.23	0.92 ± 0.23	1.00 ± 0.21	0.99 ± 0.25	0.016		<.001
VO2 peak (mL/kg/min)	22.3 ± 5.1	20.6 ± 4.5	22.7 ± 4.9	23.6 ± 5.3	<.001		18.8 ± 4.1	18.4 ± 3.7	19.2 ± 4.5	18.8 ± 4.1	0.365		<.001
VO2 peak (mL/min)	1859.7 ± 411.2	1533.9 ± 294.5	1882.6 ± 303.2	2150.2 ± 373.9	<.001		1293.1 ± 243.7	1121.2 ± 194.7	1299.1 ± 187.1	1458.6 ± 223.5	<.001		<.001
Self-reported mobility limitation	20 (6.3)	8 (7.7)	6 (5.6)	6 (5.6)	0.525		46 (10.2)	18 (12.0)	10 (6.6)	18 (11.8)	0.972		0.056
Functional limitation	60 (19.0)	23 (22.3)	24 (22.6)	13 (12.3)	0.062		138 (32.2)	51 (37.8)	39 (27.3)	48 (32.0)	0.333		<.001
MAT-sf limitation (MAT-sf score<60)	26 (8.6)	11 (11.1)	7 (6.9)	8 (7.7)	0.393		88 (19.7)	42 (28.0)	21 (14.1)	25 (17.0)	0.017		<.001
*P-values testing for linear trend across tertiles are from a linear regression for normally distributed; .for skewed continuous variables and categorical data from a two-sided Jonckheere-Terpstra Test for trend.
** P-values for continuous variables are from t-test for normally distributed variables or from a Wilcoxon rank-sum test for skewed data. P-values for categorical data are from a chi-square test or a Fisher's exact test for those with low expected cell counts.

### Sheet: ST2
Characteristics of Men and Women, Overall and by Gender-Specific Tertile of D3Cr muscle mass/wt (%) in the Study of Muscle Mobility and Aging (SOMMA)
	Men						Women
	All men	Tertile 1	Tertile 2	Tertile 3	P-value*		All women	Tertile 1	Tertile 2	Tertile 3
		<0.29	≥ 0.29 to <0.34	≥0.34				<0.24	≥0.24 to <0.29	≥0.29	P-value*		P-value,** men vs. women
	(N= 345)	(N= 114)	(N= 115)	(N= 116)			(N= 482)	(N= 160)	(N= 161)	(N= 161)
Age, years	76.3 ± 5.1	77.9 ± 5.8	76.3 ± 5.0	74.7 ± 3.7	<.001		76.3 ± 4.9	76.7 ± 4.8	76.5 ± 4.9	75.9 ± 4.9	0.152		0.832
Race				98 (84.5)	0.066					126 (78.3)	0.069		0.004
White	305 (88.4)	105 (92.1)	102 (88.7)				404 (83.8)	137 (85.6)	141 (87.6)
Black	29 (8.4)	7 (6.1)	10 (8.7)	12 (10.3)			72 (14.9)	22 (13.8)	18 (11.2)	32 (19.9)
Other race	11 (3.2)	2 (1.8)	3 (2.6)	6 (5.2)			6 (1.2)	1 (0.6)	2 (1.2)	3 (1.9)
College education or greater	302 (88.3)	91 (81.3)	105 (91.3)	106 (92.2)	0.011		410 (85.6)	134 (84.3)	137 (85.1)	139 (87.4)	0.425		0.259
Smoking status				61 (53.0)	0.954					91 (56.5)	0.431		0.502
Never	187 (54.7)	58 (51.8)	68 (59.1)				278 (57.8)	96 (60.0)	91 (56.9)
Past	146 (42.7)	52 (46.4)	44 (38.3)	50 (43.5)			187 (38.9)	62 (38.8)	61 (38.1)	64 (39.8)
Current	9 (2.6)	2 (1.8)	3 (2.6)	4 (3.5)			16 (3.3)	2 (1.3)	8 (5.0)	6 (3.7)
Alcohol intake (drinks/week)	3.5 ± 5.1	2.8 ± 5.1	3.7 ± 4.9	4.0 ± 5.1	0.015		2.3 ± 4.0	2.0 ± 3.8	2.1 ± 3.8	2.8 ± 4.4	0.164		<.001
CHAMPS: Minutes/week in all exercise-related activities	982.4 ± 748.1	772.2 ± 634.6	1101.3 ± 828.7	1071.2 ± 729.1	<.001		865.8 ± 574.9	743.6 ± 499.5	896.0 ± 601.6	957.1 ± 599.6	0.002		0.124
Multimorbidity index (0-13)	1.4 ± 1.1	1.5 ± 1.1	1.3 ± 1.1	1.3 ± 1.1	0.154		1.7 ± 1.0	1.6 ± 1.1	1.7 ± 1.0	1.6 ± 1.1	0.999		<.001
Arthritis	149 (43.4)	56 (50.0)	48 (41.7)	45 (38.8)	0.090		313 (65.2)	112 (70.4)	102 (63.4)	99 (61.9)	0.109		<.001
Cancer	95 (27.7)	25 (22.3)	34 (29.6)	36 (31.0)	0.145		108 (22.4)	36 (22.5)	35 (21.7)	37 (23.0)	0.917		0.082
Chronic kidney disease	14 (4.1)	6 (5.4)	4 (3.5)	4 (3.5)	0.479		18 (3.7)	6 (3.8)	6 (3.7)	6 (3.7)	0.991		0.793
Diabetes	60 (17.5)	23 (20.5)	21 (18.3)	16 (13.8)	0.180		64 (13.3)	23 (14.4)	20 (12.4)	21 (13.0)	0.726		0.095
Height (m)	1.74 ± 0.07	1.74 ± 0.07	1.74 ± 0.07	1.75 ± 0.08	0.520		1.60 ± 0.06	1.61 ± 0.06	1.60 ± 0.06	1.59 ± 0.06	0.024		<.001
Weight (kg)	84.6 ± 13.7	89.5 ± 15.1	84.2 ± 12.9	80.1 ± 11.4	<.001		70.3 ± 13.2	77.7 ± 12.1	67.9 ± 11.9	65.4 ± 12.2	<.001		<.001
Body mass index (kg/m2)	27.8 ± 4.2	29.4 ± 4.3	27.9 ± 4.3	26.1 ± 3.2	<.001		27.5 ± 4.9	30.1 ± 4.3	26.6 ± 4.6	25.8 ± 4.6	<.001		0.342
D3Cr muscle mass (kg)	26.8 ± 6.1	22.3 ± 4.9	26.6 ± 4.1	31.5 ± 5.5	<.001		18.6 ± 4.1	16.4 ± 2.8	17.9 ± 3.2	21.6 ± 4.3	<.001		<.001
D3Cr muscle mass/wt (%)	0.32 ± 0.07	0.25 ± 0.03	0.32 ± 0.01	0.39 ± 0.04	<.001		0.27 ± 0.06	0.21 ± 0.02	0.26 ± 0.01	0.33 ± 0.04	<.001		<.001
Total thigh muscle volume (L)	11.2 ± 1.6	10.8 ± 1.6	11.2 ± 1.4	11.5 ± 1.6	<.001		7.5 ± 1.1	7.5 ± 1.1	7.4 ± 1.1	7.5 ± 1.0	0.832		<.001
Muscle fat infiltration (%)	0.059 ± 0.019	0.073 ± 0.021	0.056 ± 0.015	0.049 ± 0.014	<.001		0.072 ± 0.022	0.082 ± 0.024	0.070 ± 0.018	0.064 ± 0.019	<.001		<.001
Total abdominal adipose tissue volume (L)	11.9 ± 4.4	14.2 ± 4.7	11.9 ± 3.9	9.8 ± 3.4	<.001		11.8 ± 4.6	14.4 ± 4.1	10.8 ± 4.1	10.2 ± 4.6	<.001		0.778
Grip strength (kg)	37.0 ± 8.1	36.3 ± 7.7	36.5 ± 8.2	38.0 ± 8.2	0.106		23.3 ± 5.5	23.9 ± 5.5	22.7 ± 5.5	23.4 ± 5.5	0.474		<.001
1-RM leg stength (kg)	216.6 ± 59.3	200.5 ± 51.0	219.1 ± 65.3	229.5 ± 57.2	<.001		141.7 ± 37.3	137.7 ± 36.7	141.7 ± 36.9	145.4 ± 38.2	0.068		<.001
Peak leg power (Watts)	476.97 ± 160.51	425.07 ± 146.91	483.62 ± 143.31	519.78 ± 176.21	<.001		271.97 ± 83.47	265.72 ± 80.99	274.41 ± 88.51	275.53 ± 80.87	0.306		<.001
400m walking speed (m/s)	1.09 ± 0.17	1.01 ± 0.17	1.09 ± 0.16	1.15 ± 0.14	<.001		1.03 ± 0.18	0.96 ± 0.16	1.06 ± 0.17	1.06 ± 0.18	<.001		<.001
SPPB overall score (0-12)	10.3 ± 1.7	9.6 ± 2.1	10.4 ± 1.4	10.9 ± 1.3	<.001		10.2 ± 1.7	9.6 ± 1.7	10.4 ± 1.6	10.4 ± 1.7	<.001		0.239
SPPB limitation (score≤8)	41 (11.9)	28 (24.6)	9 (7.8)	4 (3.4)	<.001		78 (16.2)	36 (22.6)	19 (11.8)	23 (14.3)	0.044		0.08
Expanded SPPB overall score (0-4)	2.2 ± 0.5	1.9 ± 0.6	2.2 ± 0.5	2.4 ± 0.4	<.001		2.1 ± 0.5	1.9 ± 0.5	2.2 ± 0.5	2.2 ± 0.5	<.001		0.052
Poor balance score (time<61 sec)	60 (17.4)	33 (28.9)	20 (17.4)	7 (6.0)	<.001		99 (20.6)	39 (24.5)	31 (19.3)	29 (18.0)	0.151		0.251
4m walk speed (m/s)	1.06 ± 0.20	0.99 ± 0.17	1.10 ± 0.20	1.11 ± 0.20	<.001		1.02 ± 0.20	0.97 ± 0.18	1.05 ± 0.19	1.06 ± 0.23	<.001		0.004
Chair Stands per 10 seconds	4.0 ± 1.3	3.5 ± 1.3	4.1 ± 1.2	4.4 ± 1.2	<.001		4.0 ± 1.2	3.6 ± 1.2	4.1 ± 1.0	4.2 ± 1.2	<.001		0.606
Standing Balance Test Time (0-100 sec)	80.4 ± 22.5	72.7 ± 26.0	81.8 ± 21.7	86.7 ± 16.7	<.001		78.7 ± 21.7	74.0 ± 19.9	79.3 ± 21.6	82.7 ± 22.8	<.001		0.098
Four square step test time (sec)	10.4 ± 2.6	10.9 ± 2.7	10.7 ± 2.9	9.8 ± 2.3	0.004		10.4 ± 2.7	11.1 ± 2.7	10.2 ± 2.9	10.0 ± 2.3	<.001		0.824
Stair climb total time (sec)	25.5 ± 6.2	28.0 ± 6.9	25.2 ± 5.7	23.4 ± 5.0	<.001		27.2 ± 7.9	29.9 ± 9.3	26.3 ± 6.8	25.5 ± 6.5	<.001		<.001
Narrow walk speed (m/s)	1.04 ± 0.24	0.97 ± 0.22	1.05 ± 0.22	1.10 ± 0.24	<.001		0.97 ± 0.23	0.89 ± 0.21	1.00 ± 0.21	1.01 ± 0.25	<.001		<.001
VO2 peak (mL/kg/min)	22.3 ± 5.0	19.7 ± 4.6	22.7 ± 4.4	24.5 ± 4.9	<.001		18.8 ± 4.1	16.8 ± 3.0	19.1 ± 3.7	20.3 ± 4.6	<.001		<.001
VO2 peak (mL/min)	1864.3 ± 411.6	1747.3 ± 418.9	1890.1 ± 383.8	1951.6 ± 408.3	<.001		1290.0 ± 247.5	1294.0 ± 250.0	1282.9 ± 232.9	1293.1 ± 260.2	0.980		<.001
Self-reported mobility limitation	21 (6.1)	15 (13.2)	4 (3.5)	2 (1.8)	<.001		49 (10.3)	19 (12.1)	18 (11.3)	12 (7.5)	0.171		0.038
Functional limitation	68 (20.2)	38 (34.5)	14 (12.6)	16 (13.9)	<.001		143 (31.6)	56 (37.1)	38 (25.3)	49 (32.2)	0.367		<.001
MAT-sf limitation (MAT-sf score<60)	31 (9.5)	22 (20.0)	6 (5.5)	3 (2.8)	<.001		95 (20.2)	54 (34.6)	22 (13.8)	19 (12.3)	<.001		<.001
*P-values testing for linear trend across tertiles are from a linear regression for normally distributed; .for skewed continuous variables and categorical data from a two-sided Jonckheere-Terpstra Test for trend.
** P-values for continuous variables are from t-test for normally distributed variables or from a Wilcoxon rank-sum test for skewed data. P-values for categorical data are from a chi-square test or a Fisher's exact test for those with low expected cell counts.

### Sheet: ST3
Supplemental Table 3. Unadjusted Correlations of D3Cr muscle mass or MRI thigh muscle volume with various strength and performance measures in older men and women.
Pearson Correlation Coefficient (95% Confidence Interval).
	D3Cr muscle mass		MR thigh muscle volume
	Men	Women	Men	Women
Grip strength (kg)	0.27 (0.17, 0.37)	0.18 (0.09, 0.26)	0.41 (0.31, 0.49)	0.38 (0.30, 0.45)
1-RM leg strength (kg)	0.40 (0.30, 0.49)	0.21 (0.13, 0.30)	0.49 (0.40, 0.57)	0.43 (0.35, 0.50)
Peak leg power (watts)	0.44 (0.34, 0.52)	0.30 (0.21, 0.38)	0.54 (0.46, 0.62)	0.51 (0.43, 0.57)
400m walk speed (m/s)	0.16 (0.05, 0.26)	-0.03 (-0.12, 0.06)	0.15 (0.04, 0.25)	0.05 (-0.04, 0.15)
Expanded SPPB overall score (0-4)	0.14 (0.03, 0.24)	0.06 (-0.03, 0.15)	0.14 (0.03, 0.24)	0.13 (0.04, 0.22)
4m walk speed (m/s)	0.05 (-0.06, 0.15)	-0.01 (-0.10, 0.08)	0.10 (-0.01, 0.21)	0.10 (0.01, 0.19)
Chair stands per 10 seconds	0.10 (0.00, 0.21)	0.07 (-0.02, 0.16)	0.11 (0.00, 0.22)	0.07 (-0.02, 0.16)
Four square step test time (sec)	-0.10 (-0.21, 0.01)	-0.12 (-0.21, -0.02)	-0.08 (-0.19, 0.04)	-0.12 (-0.21, -0.03)
Stair climb total time (sec)	-0.12 (-0.22, -0.01)	-0.06 (-0.15, 0.03)	-0.11 (-0.22, 0.00)	-0.10 (-0.19, -0.01)
Narrow walk speed (m/s)	0.04 (-0.07, 0.15)	0.06 (-0.03, 0.16)	0.12 (0.01, 0.23)	0.12 (0.03, 0.22)
VO2peak (mL/min)	0.44 (0.34, 0.52)	0.31 (0.23, 0.39)	0.67 (0.60, 0.73)	0.61 (0.55, 0.67)

### Sheet: ST4
Supplemental Table 4. Adjusted* Correlations of D3Cr muscle mass or MRI thigh muscle volume with various strength and performance measures in older men and women.
Pearson Correlation Coefficient (95% Confidence Interval).
	D3Cr muscle mass		MR thigh muscle volume
	Men	Women	Men	Women
Grip strength (kg)	0.16 (0.06, 0.26)	0.07 (-0.02, 0.16)	0.29 (0.18, 0.39)	0.24 (0.15, 0.32)
1-RM leg strength (kg)	0.31 (0.21, 0.40)	0.15 (0.06, 0.24)	0.42 (0.33, 0.51)	0.42 (0.34, 0.50)
Peak leg power (watts)	0.34 (0.24, 0.43)	0.19 (0.10, 0.28)	0.48 (0.39, 0.56)	0.40 (0.32, 0.48)
400m walk speed (m/s)	0.28 (0.18, 0.37)	0.13 (0.04, 0.22)	0.34 (0.24, 0.43)	0.26 (0.17, 0.34)
Expanded SPPB overall score (0-4)	0.27 (0.17, 0.37)	0.18 (0.09, 0.27)	0.35 (0.25, 0.44)	0.33 (0.24, 0.41)
4m walk speed (m/s)	0.16 (0.05, 0.26)	0.09 (0.00, 0.18)	0.28 (0.17, 0.37)	0.24 (0.15, 0.33)
Chair stands per 10 seconds	0.22 (0.12, 0.32)	0.16 (0.07, 0.25)	0.30 (0.20, 0.40)	0.25 (0.17, 0.34)
Four square step test time (sec)	-0.18 (-0.28, -0.07)	-0.17 (-0.26, -0.08)	-0.18 (-0.29, -0.07)	-0.19 (-0.28, -0.10)
Stair climb total time (sec)	-0.24 (-0.34, -0.14)	-0.17 (-0.26, -0.08)	-0.28 (-0.37, -0.17)	-0.28 (-0.37, -0.19)
Narrow walk speed (m/s)	0.13 (0.02, 0.24)	0.14 (0.05, 0.23)	0.27 (0.16, 0.37)	0.21 (0.11, 0.30)
VO2peak (mL/min)	0.30 (0.20, 0.40)	0.17 (0.08, 0.26)	0.58 (0.51, 0.65)	0.46 (0.38, 0.53)
*adjusted for height and weight.
